# DNA methylation fingerprint for the diagnosis and monitoring of hepatocellular carcinoma from tissue and liquid biopsies

**DOI:** 10.1101/2021.06.01.21258144

**Authors:** Emanuel Gonçalves, Maria Reis, José B Pereira-Leal, Joana Cardoso

**Affiliations:** Ophiomics, Pólo Tecnológico de 8, R. Cupertino de Miranda 9, 1600-513 Lisboa, Portugal

**Keywords:** HCC, DNA Methylation, Liquid Biopsies, Early Detection, Monitoring

## Abstract

**Background:** Hepatocellular carcinoma (HCC) is amongst the cancers with highest mortality rates and is the most common malignancy of the liver. Early detection is vital to provide the best treatment possible and liquid biopsies combined with analysis of circulating tumour DNA methylation show great promise as a non-invasive approach for early cancer diagnosis and monitoring with low false negative rates.

**Methods:** To identify reliable diagnostic biomarkers of early HCC, we performed a systematic analysis of multiple hepatocellular studies and datasets comprising >1,500 genome-wide DNA methylation arrays, to define a methylation signature predictive of HCC in both tissue and cell-free DNA liquid biopsy samples.

**Results:** Our machine learning pipeline identified differentially methylated regions in HCC, some associated with transcriptional repression of genes related with cancer progression, that benchmarked positively against independent methylation signatures. Combining our signature of 38 DNA methylation regions, we derived a HCC detection score which confirmed the utility of our approach by identifying in an independent dataset 96% of HCC tissue samples with a precision of 98%, and most importantly successfully separated cfDNA of tumour samples from healthy controls. Notably, our risk score could identify cell-free DNA samples from patients with other tumours, including colorectal cancer.

**Conclusions:** Taken together, we propose a comprehensive HCC DNA methylation fingerprint and an associated risk score for the early diagnosis and early relapse detection of HCC from liquid biopsies.
