## Supplementary Table 4 for "DNA methylation fingerprint for the diagnosis and monitoring of hepatocellular carcinoma from tissue and liquid biopsies"

### Sheet: Sheet1
gene	beta	beta_se	pval	fdr	cpg_cluster	dmr
HOXA6	0.0670565	0.00655584	1.72763e-21	2.65036e-17	chr7_Cluster375405	DMR_Chr7:27144326-27145664
HOXA3	0.0767765	0.00818097	5.34157e-17	4.09725e-13	chr7_Cluster375405	DMR_Chr7:27144326-27145664
HOXA5	0.0581738	0.00675534	2.01081e-13	1.02826e-09	chr7_Cluster375405	DMR_Chr7:27144326-27145664
SKAP2	0.0558297	0.00706024	1.56046e-10	5.98477e-07	chr7_Cluster375405	DMR_Chr7:27144326-27145664
CAND2	0.0313967	0.00434132	2.03769e-08	0.000312602	chr3_Cluster276267	DMR_Chr3:12816769-12817428
RND2	-0.0334249	0.00636296	8.67846e-08	0.00133136	chr16_Cluster162512	DMR_Chr16:73066526-73067366
LTBP4	-0.0300086	0.00571867	9.34942e-08	0.00143429	chr10_Cluster63685	DMR_Chr10:133445694-133446718
ATP6V1E2	0.00624926	0.00120144	1.21987e-07	0.000954744	chr9_Cluster427883	DMR_Chr9:130884579-130885492
MAGEF1	0.00583545	0.00112869	1.46032e-07	0.000954744	chr9_Cluster427883	DMR_Chr9:130884579-130885492
TRPV2	-0.00745224	0.00145354	1.86704e-07	0.000954744	chr9_Cluster427883	DMR_Chr9:130884579-130885492
ZNF518B	-0.0209566	0.00410504	2.11255e-07	0.00162043	chr10_Cluster63685	DMR_Chr10:133445694-133446718
HOXB7	0.0521879	0.00623733	2.28291e-07	0.00350221	chr17_Cluster178507	DMR_Chr17:48555602-48556365
TMEM92	0.0222659	0.00467058	1.32886e-06	0.010193	chr3_Cluster276267	DMR_Chr3:12816769-12817428
ZNF502	-0.0211735	0.00454513	2.33563e-06	0.0358308	chr5_Cluster343774	DMR_Chr5:175796221-175797719
ZNF132	-0.0258047	0.0056154	3.22046e-06	0.0494051	chr7_Cluster371128	DMR_Chr7:1368998-1369581
HOXA7	0.0419231	0.00628615	3.59652e-06	0.0110348	chr7_Cluster375405	DMR_Chr7:27144326-27145664
TIMP2	-0.0076043	0.0017061	6.4047e-06	0.0245636	chr9_Cluster427883	DMR_Chr9:130884579-130885492
XKRX	0.0155548	0.00353821	8.61056e-06	0.0440315	chr10_Cluster63685	DMR_Chr10:133445694-133446718
IBSP	0.0271399	0.00626572	1.167e-05	0.0895146	chr16_Cluster162512	DMR_Chr16:73066526-73067366
IFFO2	0.00550439	0.00127283	1.21383e-05	0.0285234	chr9_Cluster427883	DMR_Chr9:130884579-130885492
HIP1	0.00566961	0.00131687	1.3292e-05	0.0285234	chr9_Cluster427883	DMR_Chr9:130884579-130885492
MSI2	0.00494644	0.00114978	1.35001e-05	0.0285234	chr9_Cluster427883	DMR_Chr9:130884579-130885492
CHST4	-0.00648673	0.00151761	1.5384e-05	0.0285234	chr9_Cluster427883	DMR_Chr9:130884579-130885492
HABP2	0.00593669	0.00139495	1.67746e-05	0.0285234	chr9_Cluster427883	DMR_Chr9:130884579-130885492
AGTRAP	0.00637479	0.00150571	1.85929e-05	0.0285234	chr9_Cluster427883	DMR_Chr9:130884579-130885492
HOXA4	0.0462978	0.00722069	2.32982e-05	0.0595697	chr7_Cluster375405	DMR_Chr7:27144326-27145664
EFHD2	0.0050739	0.00122973	3.04804e-05	0.042509	chr9_Cluster427883	DMR_Chr9:130884579-130885492
ALG10B	0.00568448	0.00140535	4.3859e-05	0.0560701	chr9_Cluster427883	DMR_Chr9:130884579-130885492
CECR2	0.00561777	0.001406	5.45327e-05	0.0638953	chr9_Cluster427883	DMR_Chr9:130884579-130885492
SLC37A1	0.00575091	0.00144485	5.83101e-05	0.0638953	chr9_Cluster427883	DMR_Chr9:130884579-130885492
LRIF1	0.00491274	0.00124885	7.13599e-05	0.0672934	chr9_Cluster427883	DMR_Chr9:130884579-130885492
NPR3	0.00524084	0.00133537	7.4243e-05	0.0672934	chr9_Cluster427883	DMR_Chr9:130884579-130885492
SLC46A3	0.00674772	0.00172106	7.55234e-05	0.0672934	chr9_Cluster427883	DMR_Chr9:130884579-130885492
B3GALT4	-0.00502281	0.0012845	7.89572e-05	0.0672934	chr9_Cluster427883	DMR_Chr9:130884579-130885492
EPCAM	-0.00598679	0.00154069	8.77137e-05	0.0708219	chr9_Cluster427883	DMR_Chr9:130884579-130885492
IGF1	0.00547738	0.00142044	9.95118e-05	0.0763305	chr9_Cluster427883	DMR_Chr9:130884579-130885492
SLC39A10	0.00517017	0.00134717	0.000107529	0.0785521	chr9_Cluster427883	DMR_Chr9:130884579-130885492
BATF	-0.00505845	0.00132726	0.000120247	0.080726	chr9_Cluster427883	DMR_Chr9:130884579-130885492
IL20RA	-0.00498699	0.00130904	0.000121028	0.080726	chr9_Cluster427883	DMR_Chr9:130884579-130885492
